# Shorter leukocyte telomere length is associated with distinct CSF biomarker dynamics across early AD stages in at-risk individuals

**DOI:** 10.1101/2024.12.03.24318248

**Authors:** Blanca Rodríguez-Fernández, Armand González-Escalante, Patricia Genius, Tavia Evans, Paula Ortiz-Romero, Carolina Minguillón, Gwendlyn Kollmorgen, Nicholas A. Ashton, Henrik Zetterberg, Kaj Blennow, Juan Domingo Gispert, Arcadi Navarro, Marc Suárez-Calvet, Aleix Sala-Vila, Marta Crous-Bou, Natàlia Vilor-Tejedor, ALFA study

## Abstract

**INTRODUCTION:** Telomere length (TL) is a hallmark of biological aging. Shorter TL has been linked to an increased risk of Alzheimer’s disease (AD), but its role in AD pathophysiology remains unclear. This study investigates the relationship between TL, longitudinal cerebrospinal fluid (CSF) AD biomarkers, and brain structure in cognitively unimpaired (CU) individuals at risk for AD.

**METHODS:** We analyzed data from 346 middle-aged CU ALFA+ participants, measuring leukocyte TL (LTL) by qPCR. AD-related CSF biomarkers were measured at baseline and after 3 years. Stratified analyses by *APOE*-e4 and amyloid-tau (AT) status were conducted.

**RESULTS:** Shorter LTL was associated with higher astrocytic reactivity and synaptic dysfunction biomarkers, as well as thicker cortex in AD-vulnerable regions. Astrocytic biomarkers mediated the LTL-cortical thickness association. In *APOE*-e4 carriers and AT-positive individuals, shorter LTL linked to higher p-tau181 and neurodegeneration markers.

**CONCLUSION:** These findings highlight telomere shortening as a potential contributor of early AD-related progression.

**Highlights:**

- Shorter leukocyte telomere length (LTL) was associated with higher levels of cerebrospinal fluid (CSF) GFAP, CSF S100B and CSF α-synuclein, independently of amyloid and tau pathology.
- Shorter LTL was associated with higher baseline CSF NfL and t-tau levels in the A+T- and A+T+ groups, respectively.
- LTL association with brain structure was partially mediated by CSF biomarkers of astrocytic reactivity.

**Research in context:**

1. **Systematic review:** Literature review was performed using traditional sources (e.g., PubMed). While the association between leukocyte telomere length (LTL) shortening and increased sporadic AD risk is well-documented, its role in AD pathogenesis remains unclear. These findings have been appropriately referenced.
2. **Interpretation:** In cognitively unimpaired adults at higher risk for AD, shorter LTL was associated with high AD-related cerebrospinal fluid (CSF) biomarkers, including p-tau181 and biomarkers of neurodegeneration, synaptic dysfunction, glial reactivity, and inflammation. These associations were either more pronounce or exclusively observed in *APOE*-e4 carriers and individuals with early AD pathology (measured by CSF Aβ42/40 and p-tau181). Furthermore, increased astrocytic reactivity mediated the relationship between LTL and brain structure integrity.
3. **Future directions:** Further research is needed to understand the role of peripheral aging in AD pathology. Investigating how peripheral immune aging influences brain homeostasis and AD progression could help identify early targets of neuroinflammation and neurodegeneration.
