## Supporting information Tables for "Shorter leukocyte telomere length is associated with distinct CSF biomarker dynamics across early AD stages in at-risk individuals"

### Sheet: TableS1
Table S1. Descriptives of study sample stratified by APOE-ε4 status.
			APOE-ε4 status
Characteristic	N	Overall N = 3461	Non-carriers N = 1621	N	Carriers N = 1841	N	p-value2
Leukocyte telomere length (T/S)	346	1.03 (0.92, 1.15)	1.02 (0.92, 1.15)	162	1.03 (0.91, 1.16)	184	0.996
Age (years)	346	61.4 (57.9, 64.6)	62.2 (57.9, 65.1)	162	60.3 (57.9, 63.9)	184	0.154
Females, n (%)	346	215 (62%)	110 (68%)	162	105 (57%)	184	0.038
Education (years)	346	12 (11, 17)	12 (10, 17)	162	15 (11, 17)	184	0.176
Body mass index (kg/m2)	346	26.4 (24.3, 29.3)	26.4 (24.4, 29.4)	162	26.3 (24.1, 29.3)	184	0.841
Aβ+ status at V1	346	118 (34%)	27 (17%)	162	91 (49%)	184	<0.001
AT status at V1	346			162		184	<0.001
A-T-		215 (62%)	127 (78%)		88 (48%)
A+T-		92 (27%)	16 (9.9%)		76 (41%)
A+T+		26 (7.5%)	11 (6.8%)		15 (8.2%)
A-T+		13 (3.8%)	8 (4.9%)		5 (2.7%)
CSF biomarkers at V1
Aβ42, (pg/mL)	346	1,212 (847, 1,678)	1,411 (1,034, 1,873)	162	1,025 (767, 1,366)	184	<0.001
Aβ40, (pg/mL)	346	16,735 (13,760, 20,620)	17,825 (14,280, 22,190)	162	15,775 (13,400, 19,500)	184	0.002
Aβ42/40 ratio	346	0.080 (0.061, 0.089)	0.086 (0.078, 0.093)	162	0.071 (0.052, 0.083)	184	<0.001
p-tau181, (pg/mL)	346	14 (11, 20)	14 (11, 20)	162	14 (11, 19)	184	0.731
NfL, (pg/mL)	346	78 (61, 95)	76 (61, 93)	162	79 (63, 99)	184	0.447
t-tau, (pg/mL)	346	181 (148, 237)	182 (150, 244)	162	178 (144, 233)	184	0.513
neurogranin, (pg/mL)	346	717 (570, 975)	728 (567, 1,000)	162	708 (571, 969)	184	0.477
α-synuclein, (pg/mL)	346	182 (142, 240)	192 (143, 255)	162	178 (140, 235)	184	0.157
GFAP, (pg/mL)	346	7,315 (5,840, 9,140)	7,125 (5,760, 9,450)	162	7,445 (5,925, 8,855)	184	0.525
S100B, (pg/mL)	346	985 (854, 1,160)	965 (857, 1,150)	162	1,020 (846, 1,185)	184	0.142
YKL-40, (pg/mL)	346	137,450 (107,900, 174,000)	137,950 (107,900, 178,800)	162	137,100 (107,300, 168,600)	184	0.488
sTREM2, (pg/mL)	346	7,575 (6,390, 9,280)	8,050 (6,620, 9,610)	162	7,500 (6,235, 8,945)	184	0.03
IL-6, (pg/mL)	346	3.56 (2.84, 4.43)	3.49 (2.82, 4.66)	162	3.58 (2.89, 4.37)	184	0.728
CSF biomarkers at V2
Aβ42, (pg/mL)	237	1,260 (862, 1,795)	1,453 (1,131, 2,018)	108	1,040 (749, 1,426)	129	<0.001
Aβ40, (pg/mL)	237	17,070 (14,560, 21,470)	18,115 (15,195, 22,780)	108	16,610 (14,190, 20,320)	129	0.038
Aβ42/40 ratio	237	0.078 (0.057, 0.093)	0.089 (0.076, 0.101)	108	0.068 (0.048, 0.082)	129	<0.001
p-tau181, (pg/mL)	237	17 (13, 22)	17 (13, 22)	108	17 (13, 22)	129	0.994
NfL, (pg/mL)	237	98 (78, 122)	97 (78, 118)	108	100 (79, 125)	129	0.39
t-tau, (pg/mL)	237	196 (155, 255)	197 (157, 253)	108	195 (153, 260)	129	0.876
neurogranin, (pg/mL)	237	835 (621, 1,158)	856 (625, 1,153)	108	829 (604, 1,161)	129	0.552
α-synuclein, (pg/mL)	237	205 (147, 275)	211 (159, 281)	108	194 (132, 269)	129	0.129
GFAP, (pg/mL)	237	10,200 (8,160, 12,630)	10,030 (7,865, 12,885)	108	10,320 (8,300, 12,430)	129	0.873
S100B, (pg/mL)	237	994 (849, 1,150)	968 (841, 1,125)	108	1,000 (873, 1,160)	129	0.251
YKL-40, (pg/mL)	237	158,800 (123,000, 201,400)	156,000 (124,250, 208,500)	108	160,300 (121,500, 196,000)	129	0.693
sTREM2, (pg/mL)	237	9,290 (7,510, 11,120)	9,450 (8,015, 11,920)	108	9,130 (7,480, 10,530)	129	0.039
IL-6, (pg/mL)	237	4.21 (3.48, 5.28)	4.17 (3.39, 5.38)	108	4.30 (3.61, 5.25)	129	0.432
Cortical thickness
Aging signature	325	2.28 (2.23, 2.34)	2.27 (2.23, 2.33)	149	2.28 (2.24, 2.35)	176	0.183
AD signature	325	2.53 (2.47, 2.58)	2.51 (2.44, 2.57)	149	2.53 (2.48, 2.59)	176	0.024
1Median (Q1, Q3); n (%) 2Wilcoxon rank sum test; Pearson's Chi-squared test Mean (SD) follow-up time was 3.45 (0.58) years.

### Sheet: TableS2
Supplementary Table 2. Associations between LTL and CSF biomarkers at baseline and the change over time.
CSF biomarker	Type	β	Lower limit (95% CI)	Upper limit (95% CI)	P	Adj. R squared	DF	N	Model
Aβ42/40 baseline	Cross-sectional	0.019	-0.08	0.118	0.703	0.151	341	346	Aβ42/40 baseline ~ LTL + Age + Sex + APOE-ε4 status
Aβ42/40 change	Change	0.066	-0.059	0.191	0.301	0.08	231	237	Aβ42/40 change ~ LTL + Age + Sex + APOE-ε4 status + Time difference V2-V1
p-tau181 baseline	Cross-sectional	-0.068	-0.173	0.037	0.206	0.044	341	346	p-tau181 baseline ~ LTL + Age + Sex + APOE-ε4 status
p-tau181 change	Change	0.098	-0.032	0.227	0.14	0.015	231	237	p-tau181 change ~ LTL + Age + Sex + APOE-ε4 status + Time difference V2-V1
NfL baseline	Cross-sectional	-0.078	-0.173	0.017	0.109	0.214	341	346	NfL baseline ~ LTL + Age + Sex + APOE-ε4 status
NfL change	Change	-0.034	-0.163	0.095	0.605	0.018	231	237	NfL change ~ LTL + Age + Sex + APOE-ε4 status + Time difference V2-V1
t-tau baseline	Cross-sectional	-0.077	-0.182	0.029	0.154	0.041	341	346	t-tau baseline ~ LTL + Age + Sex + APOE-ε4 status
t-tau change	Change	0.089	-0.041	0.22	0.181	-0.001	231	237	t-tau change ~ LTL + Age + Sex + APOE-ε4 status + Time difference V2-V1
Neurogranin baseline	Cross-sectional	-0.067	-0.173	0.038	0.214	0.03	341	346	Neurogranin baseline ~ LTL + Age + Sex + APOE-ε4 status
Neurogranin change	Change	0.085	-0.045	0.216	0.202	-0.002	231	237	Neurogranin change ~ LTL + Age + Sex + APOE-ε4 status + Time difference V2-V1
α-synuclein baseline	Cross-sectional	0.023	-0.083	0.13	0.669	0.017	341	346	α-synuclein baseline ~ LTL + Age + Sex + APOE-ε4 status
α-synuclein change	Change	-0.136	-0.267	-0.005	0.042	-0.001	231	237	α-synuclein change ~ LTL + Age + Sex + APOE-ε4 status + Time difference V2-V1
GFAP baseline	Cross-sectional	-0.105	-0.206	-0.004	0.042	0.116	341	346	GFAP baseline ~ LTL + Age + Sex + APOE-ε4 status
GFAP change	Change	-0.01	-0.136	0.115	0.871	0.078	231	237	GFAP change ~ LTL + Age + Sex + APOE-ε4 status + Time difference V2-V1
S100B baseline	Cross-sectional	-0.134	-0.24	-0.029	0.013	0.037	341	346	S100B baseline ~ LTL + Age + Sex + APOE-ε4 status
S100B change	Change	-0.083	-0.213	0.047	0.214	0.002	231	237	S100B change ~ LTL + Age + Sex + APOE-ε4 status + Time difference V2-V1
YKL-40 baseline	Cross-sectional	-0.093	-0.192	0.007	0.068	0.143	341	346	YKL-40 baseline ~ LTL + Age + Sex + APOE-ε4 status
YKL-40 change	Change	0.125	-0.005	0.254	0.061	0.01	231	237	YKL-40 change ~ LTL + Age + Sex + APOE-ε4 status + Time difference V2-V1
sTREM2 baseline	Cross-sectional	-0.057	-0.163	0.049	0.291	0.033	341	346	sTREM2 baseline ~ LTL + Age + Sex + APOE-ε4 status
sTREM2 change	Change	0.028	-0.101	0.156	0.674	0.028	231	237	sTREM2 change ~ LTL + Age + Sex + APOE-ε4 status + Time difference V2-V1
IL-6 baseline	Cross-sectional	0.016	-0.09	0.123	0.764	0.013	341	346	IL-6 baseline ~ LTL + Age + Sex + APOE-ε4 status
IL-6 change	Change	-0.097	-0.226	0.033	0.146	0.014	231	237	IL-6 change ~ LTL + Age + Sex + APOE-ε4 status + Time difference V2-V1

### Sheet: TableS3
Table S3. Interactions between APOE-ε4 status and LTL on the association with CSF biomarkers.
CSF biomarker	Type	Interaction	βint	Lower limit (95% CI)	Upper limit (95% CI)	Pint	DF	N
Aβ42/40 baseline	Cross-sectional	LTL:APOE-ε4 statusCarriers	-0.073	-0.268	0.123	0.469	340	346
Aβ42/40 change	Change	LTL:APOE-ε4 statusCarriers	0.023	-0.225	0.271	0.853	230	237
p-tau181 baseline	Cross-sectional	LTL:APOE-ε4 statusCarriers	-0.172	-0.379	0.035	0.104	340	346
p-tau181 change	Change	LTL:APOE-ε4 statusCarriers	0.121	-0.135	0.377	0.356	230	237
NfL baseline	Cross-sectional	LTL:APOE-ε4 statusCarriers	-0.13	-0.318	0.058	0.175	340	346
NfL change	Change	LTL:APOE-ε4 statusCarriers	0.093	-0.163	0.349	0.477	230	237
t-tau baseline	Cross-sectional	LTL:APOE-ε4 statusCarriers	-0.181	-0.388	0.026	0.088	340	346
t-tau change	Change	LTL:APOE-ε4 statusCarriers	0.103	-0.155	0.361	0.435	230	237
Neurogranin baseline	Cross-sectional	LTL:APOE-ε4 statusCarriers	-0.178	-0.386	0.031	0.096	340	346
Neurogranin change	Change	LTL:APOE-ε4 statusCarriers	0.126	-0.132	0.384	0.34	230	237
α-synuclein baseline	Cross-sectional	LTL:APOE-ε4 statusCarriers	-0.056	-0.266	0.155	0.605	340	346
α-synuclein change	Change	LTL:APOE-ε4 statusCarriers	-0.071	-0.33	0.187	0.588	230	237
GFAP baseline	Cross-sectional	LTL:APOE-ε4 statusCarriers	-0.062	-0.262	0.138	0.542	340	346
GFAP change	Change	LTL:APOE-ε4 statusCarriers	0.182	-0.065	0.429	0.149	230	237
S100B baseline	Cross-sectional	LTL:APOE-ε4 statusCarriers	0.067	-0.142	0.275	0.532	340	346
S100B change	Change	LTL:APOE-ε4 statusCarriers	0.063	-0.195	0.322	0.63	230	237
YKL-40 baseline	Cross-sectional	LTL:APOE-ε4 statusCarriers	-0.2	-0.395	-0.004	0.047	340	346
YKL-40 change	Change	LTL:APOE-ε4 statusCarriers	0.015	-0.242	0.272	0.911	230	237
sTREM2 baseline	Cross-sectional	LTL:APOE-ε4 statusCarriers	-0.001	-0.21	0.208	0.991	340	346
sTREM2 change	Change	LTL:APOE-ε4 statusCarriers	0.272	0.02	0.524	0.036	230	237
IL-6 baseline	Cross-sectional	LTL:APOE-ε4 statusCarriers	-0.031	-0.243	0.18	0.77	340	346
IL-6 change	Change	LTL:APOE-ε4 statusCarriers	0.023	-0.234	0.28	0.861	230	237

### Sheet: TableS4
Table S4. Stratified analyses by APOE-ε4 and AT status on the association between LTL and CSF biomarkers.
CSF biomarker	Type	β	Lower limit (95% CI)	Upper limit (95% CI)	P	Adj. R squared	DF	N	Biomarkerfamily	GroupStratified	FDRpvalgroup	SignificanceFigure
Aβ42/40	Cross-sectional	0.019	-0.08	0.118	0.703	0.151	341	346	Aβ proteinopathy	Global	0.944371
p-tau181	Cross-sectional	-0.068	-0.173	0.037	0.206	0.044	341	346	Phosphorylated and secreted AD tau	Global	0.3605
NfL	Cross-sectional	-0.078	-0.173	0.017	0.109	0.214	341	346	Injury, dysfunction, or degeneration of neuropil	Global	0.287008
t-tau	Cross-sectional	-0.077	-0.182	0.029	0.154	0.041	341	346	Injury, dysfunction, or degeneration of neuropil	Global	0.308
Neurogranin	Cross-sectional	-0.067	-0.173	0.038	0.214	0.03	341	346	Synaptic dysfunction	Global	0.5992
α-synuclein	Cross-sectional	0.023	-0.083	0.13	0.669	0.017	341	346	Synaptic dysfunction	Global	0.915608
GFAP	Cross-sectional	-0.105	-0.206	-0.004	0.042	0.116	341	346	Astrocytic response	Global	0.126902	*
s100B	Cross-sectional	-0.134	-0.24	-0.029	0.013	0.037	341	346	Astrocytic response	Global	0.091	**
YKL-40	Cross-sectional	-0.093	-0.192	0.007	0.068	0.143	341	346	Astrocytic response	Global	0.16655
sTREM2	Cross-sectional	-0.057	-0.163	0.049	0.291	0.033	341	346	Microglial activity	Global	0.676667
IL-6	Cross-sectional	0.016	-0.09	0.123	0.764	0.013	341	346	Inflammatory mediator	Global	0.979418
Aβ42/40	Cross-sectional	0.059	-0.095	0.213	0.452	0.081	158	162	Aβ proteinopathy	APOE-ε4 non-carriers	0.944371
p-tau181	Cross-sectional	0.037	-0.124	0.197	0.655	0.004	158	162	Phosphorylated and secreted AD tau	APOE-ε4 non-carriers	0.814473
NfL	Cross-sectional	-0.004	-0.146	0.138	0.956	0.216	158	162	Injury, dysfunction, or degeneration of neuropil	APOE-ε4 non-carriers	0.977544
t-tau	Cross-sectional	0.033	-0.128	0.193	0.692	0.005	158	162	Injury, dysfunction, or degeneration of neuropil	APOE-ε4 non-carriers	0.921517
Neurogranin	Cross-sectional	0.041	-0.12	0.203	0.614	-0.005	158	162	Synaptic dysfunction	APOE-ε4 non-carriers	0.915608
α-synuclein	Cross-sectional	0.062	-0.099	0.224	0.45	-0.009	158	162	Synaptic dysfunction	APOE-ε4 non-carriers	0.9
GFAP	Cross-sectional	-0.041	-0.191	0.109	0.596	0.128	158	162	Astrocytic response	APOE-ε4 non-carriers	0.78225
s100B	Cross-sectional	-0.205	-0.361	-0.05	0.01	0.067	158	162	Astrocytic response	APOE-ε4 non-carriers	0.091	**
YKL-40	Cross-sectional	0.01	-0.142	0.162	0.898	0.101	158	162	Astrocytic response	APOE-ε4 non-carriers	0.9429
sTREM2	Cross-sectional	-0.046	-0.207	0.115	0.58	-0.003	158	162	Microglial activity	APOE-ε4 non-carriers	0.676667
IL-6	Cross-sectional	0.05	-0.106	0.205	0.531	0.065	158	162	Inflammatory mediator	APOE-ε4 non-carriers	0.979418
Aβ42/40	Cross-sectional	-0.008	-0.154	0.138	0.916	0.003	180	184	Aβ proteinopathy	APOE-ε4 carriers	0.944371
p-tau181	Cross-sectional	-0.152	-0.291	-0.014	0.033	0.099	180	184	Phosphorylated and secreted AD tau	APOE-ε4 carriers	0.231	*
NfL	Cross-sectional	-0.148	-0.278	-0.018	0.026	0.212	180	184	Injury, dysfunction, or degeneration of neuropil	APOE-ε4 carriers	0.091	*
t-tau	Cross-sectional	-0.165	-0.305	-0.026	0.021	0.089	180	184	Injury, dysfunction, or degeneration of neuropil	APOE-ε4 carriers	0.091	**
Neurogranin	Cross-sectional	-0.153	-0.293	-0.013	0.034	0.079	180	184	Synaptic dysfunction	APOE-ε4 carriers	0.274813	*
α-synuclein	Cross-sectional	-0.005	-0.149	0.139	0.941	0.028	180	184	Synaptic dysfunction	APOE-ε4 carriers	0.941
GFAP	Cross-sectional	-0.145	-0.283	-0.008	0.04	0.111	180	184	Astrocytic response	APOE-ε4 carriers	0.126902	*
s100B	Cross-sectional	-0.1	-0.245	0.044	0.176	0.019	180	184	Astrocytic response	APOE-ε4 carriers	0.264
YKL-40	Cross-sectional	-0.188	-0.319	-0.057	0.006	0.196	180	184	Astrocytic response	APOE-ε4 carriers	0.091	**
sTREM2	Cross-sectional	-0.058	-0.202	0.085	0.427	0.034	180	184	Microglial activity	APOE-ε4 carriers	0.676667
IL-6	Cross-sectional	0.007	-0.14	0.154	0.926	-0.01	180	184	Inflammatory mediator	APOE-ε4 carriers	0.979418
Aβ42/40	Cross-sectional	-0.0178133	-0.151403	0.115776	0.794076	0.0535862	210	215	Aβ proteinopathy	A-T-	0.944371
p-tau181	Cross-sectional	-0.0164637	-0.153804	0.120877	0.814473	-0.00030563	210	215	Phosphorylated and secreted AD tau	A-T-	0.814473
NfL	Cross-sectional	-0.0274684	-0.15143	0.0964927	0.664506	0.185097	210	215	Injury, dysfunction, or degeneration of neuropil	A-T-	0.921517
t-tau	Cross-sectional	-0.0247454	-0.161938	0.112447	0.724049	0.00185081	210	215	Injury, dysfunction, or degeneration of neuropil	A-T-	0.921517
Neurogranin	Cross-sectional	-0.0275664	-0.165129	0.109996	0.69489	-0.00354253	210	215	Synaptic dysfunction	A-T-	0.915608
α-synuclein	Cross-sectional	0.0875541	-0.0500504	0.225159	0.213752	-0.00415225	210	215	Synaptic dysfunction	A-T-	0.5992
GFAP	Cross-sectional	-0.119822	-0.251343	0.0116998	0.0756	0.0826651	210	215	Astrocytic response	A-T-	0.16655
s100B	Cross-sectional	-0.0953445	-0.230361	0.0396722	0.1678	0.0332609	210	215	Astrocytic response	A-T-	0.264
YKL-40	Cross-sectional	-0.00868342	-0.138913	0.121546	0.896147	0.100603	210	215	Astrocytic response	A-T-	0.9429
sTREM2	Cross-sectional	-0.048162	-0.183474	0.0871505	0.486183	0.0290205	210	215	Microglial activity	A-T-	0.676667
IL-6	Cross-sectional	0.00178565	-0.133711	0.137283	0.979418	0.0263725	210	215	Inflammatory mediator	A-T-	0.979418
Aβ42/40	Cross-sectional	0.182019	-0.0266978	0.390735	0.0909625	0.00526179	87	92	Aβ proteinopathy	A+T-	0.318369
p-tau181	Cross-sectional	-0.157826	-0.352391	0.036739	0.115485	0.135581	87	92	Phosphorylated and secreted AD tau	A+T-	0.269465
NfL	Cross-sectional	-0.211197	-0.38711	-0.0352836	0.0208711	0.293371	87	92	Injury, dysfunction, or degeneration of neuropil	A+T-	0.091	**
t-tau	Cross-sectional	-0.155951	-0.352216	0.0403132	0.123003	0.120414	87	92	Injury, dysfunction, or degeneration of neuropil	A+T-	0.287008
Neurogranin	Cross-sectional	-0.0848714	-0.27855	0.108807	0.392763	0.143439	87	92	Synaptic dysfunction	A+T-	0.9
α-synuclein	Cross-sectional	-0.0304312	-0.23767	0.176808	0.774178	0.0192947	87	92	Synaptic dysfunction	A+T-	0.915608
GFAP	Cross-sectional	-0.146208	-0.339747	0.0473297	0.142304	0.144681	87	92	Astrocytic response	A+T-	0.249031
s100B	Cross-sectional	-0.218182	-0.425685	-0.0106797	0.0423008	0.0168003	87	92	Astrocytic response	A+T-	0.126902	*
YKL-40	Cross-sectional	-0.217745	-0.397716	-0.0377744	0.0199285	0.260397	87	92	Astrocytic response	A+T-	0.104625	**
sTREM2	Cross-sectional	-0.0429068	-0.25488	0.169067	0.692534	-0.0260238	87	92	Microglial activity	A+T-	0.692534
IL-6	Cross-sectional	0.0548013	-0.156017	0.26562	0.611697	-0.0148763	87	92	Inflammatory mediator	A+T-	0.979418
Aβ42/40	Cross-sectional	0.0179261	-0.479624	0.515476	0.944371	-0.0643564	21	26	Aβ proteinopathy	A+T+	0.944371
p-tau181	Cross-sectional	-0.417289	-0.869433	0.0348558	0.0848068	0.121041	21	26	Phosphorylated and secreted AD tau	A+T+	0.269465
NfL	Cross-sectional	-0.289376	-0.737068	0.158317	0.219066	0.138266	21	26	Injury, dysfunction, or degeneration of neuropil	A+T+	0.383366
t-tau	Cross-sectional	-0.584478	-1.02044	-0.14852	0.0157296	0.182847	21	26	Injury, dysfunction, or degeneration of neuropil	A+T+	0.091	**
Neurogranin	Cross-sectional	-0.461635	-0.944375	0.0211041	0.0748673	-0.00193407	21	26	Synaptic dysfunction	A+T+	0.349381
α-synuclein	Cross-sectional	-0.478269	-0.904649	-0.0518892	0.0392589	0.21836	21	26	Synaptic dysfunction	A+T+	0.274813	*
GFAP	Cross-sectional	-0.00404168	-0.468899	0.460816	0.986565	0.0709182	21	26	Astrocytic response	A+T+	0.986565
s100B	Cross-sectional	-0.183417	-0.676614	0.30978	0.474107	-0.0458152	21	26	Astrocytic response	A+T+	0.663749
YKL-40	Cross-sectional	-0.427989	-0.887221	0.0312435	0.0820023	0.0932689	21	26	Astrocytic response	A+T+	0.16655
sTREM2	Cross-sectional	-0.484749	-0.932486	-0.0370109	0.0458982	0.138091	21	26	Microglial activity	A+T+	0.321287	*
IL-6	Cross-sectional	-0.0985145	-0.616736	0.419707	0.713181	-0.154634	21	26	Inflammatory mediator	A+T+	0.979418
Aβ42/40	Cross-sectional	0.7361	0.0169246	1.45527	0.0797557	0.174755	8	13	Aβ proteinopathy	A-T+	0.318369
p-tau181	Cross-sectional	0.17052	-0.746614	1.08765	0.724991	-0.342083	8	13	Phosphorylated and secreted AD tau	A-T+	0.814473
NfL	Cross-sectional	0.0110919	-0.737518	0.759702	0.977544	0.10582	8	13	Injury, dysfunction, or degeneration of neuropil	A-T+	0.977544
t-tau	Cross-sectional	0.0274548	-0.892565	0.947474	0.954793	-0.35054	8	13	Injury, dysfunction, or degeneration of neuropil	A-T+	0.977544
Neurogranin	Cross-sectional	-0.0853109	-0.942523	0.771902	0.850208	-0.17244	8	13	Synaptic dysfunction	A-T+	0.915608
α-synuclein	Cross-sectional	0.116144	-0.788587	1.02088	0.807683	-0.306029	8	13	Synaptic dysfunction	A-T+	0.915608
GFAP	Cross-sectional	0.674482	-0.0041009	1.35307	0.0872405	0.265284	8	13	Astrocytic response	A-T+	0.16655
s100B	Cross-sectional	0.174768	-0.752292	1.10183	0.721347	-0.371292	8	13	Astrocytic response	A-T+	0.891076
YKL-40	Cross-sectional	-0.113042	-1.004	0.777914	0.809874	-0.26656	8	13	Astrocytic response	A-T+	0.9429
sTREM2	Cross-sectional	-0.225837	-0.977949	0.526275	0.572414	0.0974351	8	13	Microglial activity	A-T+	0.676667
IL-6	Cross-sectional	-0.19273	-1.09894	0.713484	0.687752	-0.310312	8	13	Inflammatory mediator	A-T+	0.979418
Aβ42/40	Change	0.066	-0.059	0.191	0.301	0.08	231	237	Aβ proteinopathy	Global	0.739667
p-tau181	Change	0.098	-0.032	0.227	0.14	0.015	231	237	Phosphorylated and secreted AD tau	Global	0.42804
NfL	Change	-0.034	-0.163	0.095	0.605	0.018	231	237	Injury, dysfunction, or degeneration of neuropil	Global	0.847
t-tau	Change	0.089	-0.041	0.22	0.181	-0.001	231	237	Injury, dysfunction, or degeneration of neuropil	Global	0.763226
Neurogranin	Change	0.085	-0.045	0.216	0.202	-0.002	231	237	Synaptic dysfunction	Global	0.406874
α-synuclein	Change	-0.136	-0.267	-0.005	0.042	-0.001	231	237	Synaptic dysfunction	Global	0.233333	*
GFAP	Change	-0.01	-0.136	0.115	0.871	0.078	231	237	Astrocytic response	Global	0.871
s100B	Change	-0.083	-0.213	0.047	0.214	0.002	231	237	Astrocytic response	Global	0.651
YKL-40	Change	0.125	-0.005	0.254	0.061	0.01	231	237	Astrocytic response	Global	0.6405
sTREM2	Change	0.028	-0.101	0.156	0.674	0.028	231	237	Microglial activity	Global	0.786333
IL-6	Change	-0.097	-0.226	0.033	0.146	0.014	231	237	Inflammatory mediator	Global	0.469
Aβ42/40	Change	0.039	-0.157	0.235	0.696	0.029	103	108	Aβ proteinopathy	APOE-ε4 non-carriers	0.812
p-tau181	Change	0.016	-0.186	0.217	0.88	-0.031	103	108	Phosphorylated and secreted AD tau	APOE-ε4 non-carriers	0.88
NfL	Change	-0.062	-0.257	0.134	0.537	0.033	103	108	Injury, dysfunction, or degeneration of neuropil	APOE-ε4 non-carriers	0.847
t-tau	Change	0.019	-0.183	0.221	0.852	-0.033	103	108	Injury, dysfunction, or degeneration of neuropil	APOE-ε4 non-carriers	0.991
Neurogranin	Change	-0.002	-0.203	0.199	0.983	-0.022	103	108	Synaptic dysfunction	APOE-ε4 non-carriers	0.983
α-synuclein	Change	-0.103	-0.305	0.098	0.316	-0.025	103	108	Synaptic dysfunction	APOE-ε4 non-carriers	0.553
GFAP	Change	-0.146	-0.34	0.047	0.141	0.054	103	108	Astrocytic response	APOE-ε4 non-carriers	0.651
s100B	Change	-0.117	-0.315	0.081	0.248	0.012	103	108	Astrocytic response	APOE-ε4 non-carriers	0.651
YKL-40	Change	0.119	-0.08	0.318	0.242	-0.002	103	108	Astrocytic response	APOE-ε4 non-carriers	0.651
sTREM2	Change	-0.137	-0.336	0.062	0.18	-0.001	103	108	Microglial activity	APOE-ε4 non-carriers	0.42
IL-6	Change	-0.128	-0.323	0.067	0.201	0.035	103	108	Inflammatory mediator	APOE-ε4 non-carriers	0.469
Aβ42/40	Change	0.089	-0.084	0.262	0.317	0.023	124	129	Aβ proteinopathy	APOE-ε4 carriers	0.739667
p-tau181	Change	0.156	-0.016	0.328	0.077	0.039	124	129	Phosphorylated and secreted AD tau	APOE-ε4 carriers	0.42804
NfL	Change	0.001	-0.174	0.176	0.991	-0.005	124	129	Injury, dysfunction, or degeneration of neuropil	APOE-ε4 carriers	0.991
t-tau	Change	0.141	-0.033	0.315	0.115	0.012	124	129	Injury, dysfunction, or degeneration of neuropil	APOE-ε4 carriers	0.763226
Neurogranin	Change	0.139	-0.036	0.314	0.123	0	124	129	Synaptic dysfunction	APOE-ε4 carriers	0.406874
α-synuclein	Change	-0.176	-0.351	-0.001	0.05	0.003	124	129	Synaptic dysfunction	APOE-ε4 carriers	0.233333	·
GFAP	Change	0.085	-0.08	0.25	0.316	0.109	124	129	Astrocytic response	APOE-ε4 carriers	0.658302
s100B	Change	-0.057	-0.234	0.12	0.528	-0.021	124	129	Astrocytic response	APOE-ε4 carriers	0.746399
YKL-40	Change	0.133	-0.043	0.309	0.141	-0.013	124	129	Astrocytic response	APOE-ε4 carriers	0.651
sTREM2	Change	0.171	0.005	0.338	0.046	0.091	124	129	Microglial activity	APOE-ε4 carriers	0.322	*
IL-6	Change	-0.081	-0.257	0.095	0.37	-0.014	124	129	Inflammatory mediator	APOE-ε4 carriers	0.598897
Aβ42/40	Change	0.0419053	-0.117871	0.201682	0.608016	0.0751748	141	147	Aβ proteinopathy	A-T-	0.812
p-tau181	Change	0.0819246	-0.0828028	0.246652	0.331341	0.0169698	141	147	Phosphorylated and secreted AD tau	A-T-	0.42804
NfL	Change	-0.0926261	-0.257453	0.0722006	0.272581	0.0157842	141	147	Injury, dysfunction, or degeneration of neuropil	A-T-	0.763226
t-tau	Change	0.0655661	-0.100219	0.231351	0.439545	0.00430576	141	147	Injury, dysfunction, or degeneration of neuropil	A-T-	0.847
Neurogranin	Change	0.0493205	-0.116667	0.215308	0.561239	0.00187732	141	147	Synaptic dysfunction	A-T-	0.74519
α-synuclein	Change	-0.173849	-0.339989	-0.00770874	0.0421242	3.80703e-05	141	147	Synaptic dysfunction	A-T-	0.233333	*
GFAP	Change	0.0180225	-0.140022	0.176067	0.823464	0.0951095	141	147	Astrocytic response	A-T-	0.864637
s100B	Change	-0.0905007	-0.256839	0.0758377	0.288071	-0.00235154	141	147	Astrocytic response	A-T-	0.658302
YKL-40	Change	0.119293	-0.0457989	0.284385	0.158903	0.0126148	141	147	Astrocytic response	A-T-	0.651
sTREM2	Change	-0.0185313	-0.181276	0.144213	0.823719	0.0404916	141	147	Microglial activity	A-T-	0.823719
IL-6	Change	-0.181895	-0.343669	-0.0201207	0.0291624	0.0518997	141	147	Inflammatory mediator	A-T-	0.204137	*
Aβ42/40	Change	0.0862715	-0.176267	0.34881	0.52221	-0.0032699	55	61	Aβ proteinopathy	A+T-	0.812
p-tau181	Change	0.148971	-0.109516	0.407459	0.263554	0.0274536	55	61	Phosphorylated and secreted AD tau	A+T-	0.42804
NfL	Change	0.0673936	-0.181295	0.316082	0.597452	0.099792	55	61	Injury, dysfunction, or degeneration of neuropil	A+T-	0.847
t-tau	Change	0.167592	-0.0872651	0.42245	0.202834	0.0545775	55	61	Injury, dysfunction, or degeneration of neuropil	A+T-	0.763226
Neurogranin	Change	0.16675	-0.08717	0.42067	0.203437	0.0615177	55	61	Synaptic dysfunction	A+T-	0.406874
α-synuclein	Change	-0.0619702	-0.329254	0.205313	0.651308	-0.0398615	55	61	Synaptic dysfunction	A+T-	0.759859
GFAP	Change	-0.0626967	-0.30877	0.183376	0.619499	0.118629	55	61	Astrocytic response	A+T-	0.765263
s100B	Change	-0.0772214	-0.341162	0.186719	0.568685	-0.0140152	55	61	Astrocytic response	A+T-	0.746399
YKL-40	Change	0.115451	-0.138282	0.369184	0.376373	0.0629011	55	61	Astrocytic response	A+T-	0.658302
sTREM2	Change	0.10305	-0.165276	0.371375	0.454821	-0.0479885	55	61	Microglial activity	A+T-	0.721358
IL-6	Change	0.0851528	-0.18413	0.354436	0.537954	-0.055478	55	61	Inflammatory mediator	A+T-	0.627613
Aβ42/40	Change	0.372822	-0.209113	0.954758	0.235245	0.234995	11	17	Aβ proteinopathy	A+T+	0.739667
p-tau181	Change	-0.346643	-1.06863	0.375346	0.366892	-0.17754	11	17	Phosphorylated and secreted AD tau	A+T+	0.42804
NfL	Change	-0.0904376	-0.807032	0.626157	0.809185	-0.160009	11	17	Injury, dysfunction, or degeneration of neuropil	A+T+	0.991
t-tau	Change	-0.428118	-1.11973	0.26349	0.250434	-0.0805227	11	17	Injury, dysfunction, or degeneration of neuropil	A+T+	0.763226
Neurogranin	Change	-0.453403	-1.09947	0.192669	0.19634	0.0570782	11	17	Synaptic dysfunction	A+T+	0.406874
α-synuclein	Change	0.0723196	-0.648939	0.793578	0.847782	-0.175156	11	17	Synaptic dysfunction	A+T+	0.912996
GFAP	Change	-0.220406	-0.940159	0.499347	0.560534	-0.170256	11	17	Astrocytic response	A+T+	0.746399
s100B	Change	0.71576	0.0790917	1.35243	0.049782	0.0843269	11	17	Astrocytic response	A+T+	0.6405	*
YKL-40	Change	-0.138218	-0.875001	0.598564	0.720081	-0.226289	11	17	Astrocytic response	A+T+	0.809336
sTREM2	Change	-0.235283	-0.9212	0.450635	0.515256	-0.0628148	11	17	Microglial activity	A+T+	0.721358
IL-6	Change	-0.246828	-0.834386	0.34073	0.427784	0.220142	11	17	Inflammatory mediator	A+T+	0.598897
Aβ42/40	Change	-0.000810913	-0.779818	0.778196	0.998438	0.191667	6	12	Aβ proteinopathy	A-T+	0.998438
p-tau181	Change	0.438898	-0.432509	1.3103	0.361674	-0.0114624	6	12	Phosphorylated and secreted AD tau	A-T+	0.42804
NfL	Change	-0.0192548	-1.0928	1.05429	0.973097	-0.53514	6	12	Injury, dysfunction, or degeneration of neuropil	A-T+	0.991
t-tau	Change	0.411286	-0.449951	1.27252	0.385397	0.0120094	6	12	Injury, dysfunction, or degeneration of neuropil	A-T+	0.847
Neurogranin	Change	0.225591	-0.541939	0.99312	0.585506	0.215309	6	12	Synaptic dysfunction	A-T+	0.74519
α-synuclein	Change	0.320133	-0.470552	1.11082	0.457674	0.167249	6	12	Synaptic dysfunction	A-T+	0.711938
GFAP	Change	-0.191079	-1.23579	0.853636	0.732256	-0.453796	6	12	Astrocytic response	A-T+	0.809336
s100B	Change	-0.46727	-1.49582	0.56128	0.40752	-0.409154	6	12	Astrocytic response	A-T+	0.658302
YKL-40	Change	0.433273	-0.406322	1.27287	0.350833	0.0610382	6	12	Astrocytic response	A-T+	0.658302
sTREM2	Change	0.663124	-0.127704	1.45395	0.151385	0.166948	6	12	Microglial activity	A-T+	0.42
IL-6	Change	-0.0410028	-0.78747	0.705464	0.917774	0.257787	6	12	Inflammatory mediator	A-T+	0.917774

### Sheet: TableS5
Table S5. Independence of Aβ status in the associations between LTL and CSF biomarkers in APOE-ε4 carriers at baseline.
APOE-ε4 status	CSF biomarker	β	Lower limit (95% CI)	Upper limit (95% CI)	P	Adj. R squared	DF	N	Model
Carriers	Aβ42/40 baseline	0.015783	-0.0644422	0.0960083	0.700252	0.698584	179	184	Aβ42/40 baseline ~ LTL + Age + Sex + Aβ status baseline
Carriers	p-tau181 baseline	-0.160108	-0.293228	-0.0269888	0.019485	0.170097	179	184	p-tau181 baseline ~ LTL + Age + Sex + Aβ status baseline
Carriers	NfL baseline	-0.151926	-0.280489	-0.0233636	0.0216811	0.22594	179	184	NfL baseline ~ LTL + Age + Sex + Aβ status baseline
Carriers	t-tau baseline	-0.172687	-0.307102	-0.0382726	0.0126767	0.153868	179	184	t-tau baseline ~ LTL + Age + Sex + Aβ status baseline
Carriers	Neurogranin baseline	-0.157724	-0.29618	-0.0192669	0.0268053	0.102216	179	184	Neurogranin baseline ~ LTL + Age + Sex + Aβ status baseline
Carriers	α-synuclein baseline	-0.00567179	-0.150116	0.138772	0.93874	0.0228931	179	184	α-synuclein baseline ~ LTL + Age + Sex + Aβ status baseline
Carriers	GFAP baseline	-0.147792	-0.285419	-0.0101639	0.0367093	0.112934	179	184	GFAP baseline ~ LTL + Age + Sex + Aβ status baseline
Carriers	S100B baseline	-0.102947	-0.247484	0.0415895	0.164437	0.0216351	179	184	S100B baseline ~ LTL + Age + Sex + Aβ status baseline
Carriers	YKL-40 baseline	-0.189278	-0.320457	-0.0580995	0.00521647	0.19412	179	184	YKL-40 baseline ~ LTL + Age + Sex + Aβ status baseline
Carriers	sTREM2 baseline	-0.0590793	-0.203042	0.0848833	0.422265	0.029392	179	184	sTREM2 baseline ~ LTL + Age + Sex + Aβ status baseline
Carriers	IL-6 baseline	0.00370278	-0.142583	0.149988	0.960487	-0.00218214	179	184	IL-6 baseline ~ LTL + Age + Sex + Aβ status baseline

### Sheet: TableS6
Table S6. Independence of T status in the associations between LTL and CSF biomarkers in APOE-ε4 carriers at baseline.
APOE-ε4 status	CSF biomarker	β	Lower limit (95% CI)	Upper limit (95% CI)	P	Adj. R squared	DF	N	Model
Carriers	Aβ42/40 baseline	-0.0313219	-0.175578	0.112934	0.670934	0.0378609	179	184	Aβ42/40 baseline ~ LTL + Age + Sex + T status baseline
Carriers	p-tau181 baseline	-0.084357	-0.195179	0.0264646	0.137474	0.43217	179	184	p-tau181 baseline ~ LTL + Age + Sex + T status baseline
Carriers	NfL baseline	-0.113306	-0.236639	0.0100268	0.0734408	0.296724	179	184	NfL baseline ~ LTL + Age + Sex + T status baseline
Carriers	t-tau baseline	-0.0994995	-0.21345	0.0144514	0.0887338	0.399651	179	184	t-tau baseline ~ LTL + Age + Sex + T status baseline
Carriers	Neurogranin baseline	-0.0934804	-0.213563	0.0266017	0.128824	0.333308	179	184	Neurogranin baseline ~ LTL + Age + Sex + T status baseline
Carriers	α-synuclein baseline	0.0403367	-0.0931509	0.173824	0.554421	0.176146	179	184	α-synuclein baseline ~ LTL + Age + Sex + T status baseline
Carriers	GFAP baseline	-0.112152	-0.24481	0.0205054	0.099264	0.186355	179	184	GFAP baseline ~ LTL + Age + Sex + T status baseline
Carriers	S100B baseline	-0.0852694	-0.230111	0.0595723	0.250093	0.0300348	179	184	S100B baseline ~ LTL + Age + Sex + T status baseline
Carriers	YKL-40 baseline	-0.151794	-0.276113	-0.027474	0.0177387	0.285423	179	184	YKL-40 baseline ~ LTL + Age + Sex + T status baseline
Carriers	sTREM2 baseline	-0.0272179	-0.166798	0.112362	0.702769	0.0992238	179	184	sTREM2 baseline ~ LTL + Age + Sex + T status baseline
Carriers	IL-6 baseline	0.0113666	-0.136735	0.159468	0.880597	-0.0141133	179	184	IL-6 baseline ~ LTL + Age + Sex + T status baseline

### Sheet: TableS7
Table S7. Interaction of AT status with LTL on the association with CSF biomarkers.
Interaction	Type	βint	Lower limit (95% CI)	Upper limit (95% CI)	Pint	Model
LTL:AT status baselineA-T+	Cross-sectional	3.8876	1.46026	6.31494	0.00184523	Aβ42/40 baseline ~ LTL*AT status baseline + Age + Sex +APOE-ε4 status
LTL:AT status baselineA+T-	Cross-sectional	0.565	-0.0885507	1.21855	0.0911118	Aβ42/40 baseline ~ LTL*AT status baseline + Age + Sex +APOE-ε4 status
LTL:AT status baselineA+T+	Cross-sectional	-0.191009	-1.80201	1.42	0.816379	Aβ42/40 baseline ~ LTL*AT status baseline + Age + Sex +APOE-ε4 status
LTL:AT status baselineA-T+	Cross-sectional	-0.541805	-4.26918	3.18557	0.775895	p-tau181 baseline ~ LTL*AT status baseline + Age + Sex +APOE-ε4 status
LTL:AT status baselineA+T-	Cross-sectional	-0.410864	-1.41445	0.592717	0.422879	p-tau181 baseline ~ LTL*AT status baseline + Age + Sex +APOE-ε4 status
LTL:AT status baselineA+T+	Cross-sectional	-1.05088	-3.52471	1.42295	0.40566	p-tau181 baseline ~ LTL*AT status baseline + Age + Sex +APOE-ε4 status
LTL:AT status baselineA-T+	Cross-sectional	-0.730135	-4.82291	3.36264	0.726816	NfL baseline ~ LTL*AT status baseline + Age + Sex +APOE-ε4 status
LTL:AT status baselineA+T-	Cross-sectional	-0.581604	-1.68357	0.52036	0.301665	NfL baseline ~ LTL*AT status baseline + Age + Sex +APOE-ε4 status
LTL:AT status baselineA+T+	Cross-sectional	-0.00603212	-2.72237	2.71031	0.99653	NfL baseline ~ LTL*AT status baseline + Age + Sex +APOE-ε4 status
LTL:AT status baselineA-T+	Cross-sectional	-0.778831	-4.6306	3.07294	0.692126	t-tau baseline ~ LTL*AT status baseline + Age + Sex +APOE-ε4 status
LTL:AT status baselineA+T-	Cross-sectional	-0.363178	-1.40025	0.673897	0.492947	t-tau baseline ~ LTL*AT status baseline + Age + Sex +APOE-ε4 status
LTL:AT status baselineA+T+	Cross-sectional	-1.69511	-4.2515	0.861279	0.194614	t-tau baseline ~ LTL*AT status baseline + Age + Sex +APOE-ε4 status
LTL:AT status baselineA-T+	Cross-sectional	-0.372093	-4.47962	3.73543	0.859181	Neurogranin baseline ~ LTL*AT status baseline + Age + Sex +APOE-ε4 status
LTL:AT status baselineA+T-	Cross-sectional	-0.123747	-1.22968	0.982188	0.82654	Neurogranin baseline ~ LTL*AT status baseline + Age + Sex +APOE-ε4 status
LTL:AT status baselineA+T+	Cross-sectional	-1.60199	-4.32812	1.12414	0.250234	Neurogranin baseline ~ LTL*AT status baseline + Age + Sex +APOE-ε4 status
LTL:AT status baselineA-T+	Cross-sectional	-1.65295	-6.10699	2.80109	0.467502	α-synuclein baseline ~ LTL*AT status baseline + Age + Sex +APOE-ε4 status
LTL:AT status baselineA+T-	Cross-sectional	-0.516808	-1.71604	0.682425	0.398904	α-synuclein baseline ~ LTL*AT status baseline + Age + Sex +APOE-ε4 status
LTL:AT status baselineA+T+	Cross-sectional	-1.89412	-4.85023	1.06199	0.210039	α-synuclein baseline ~ LTL*AT status baseline + Age + Sex +APOE-ε4 status
LTL:AT status baselineA-T+	Cross-sectional	3.2078	-1.22358	7.63918	0.156883	GFAP baseline ~ LTL*AT status baseline + Age + Sex +APOE-ε4 status
LTL:AT status baselineA+T-	Cross-sectional	-0.0588221	-1.25195	1.13431	0.923079	GFAP baseline ~ LTL*AT status baseline + Age + Sex +APOE-ε4 status
LTL:AT status baselineA+T+	Cross-sectional	0.477469	-2.4636	3.41854	0.750534	GFAP baseline ~ LTL*AT status baseline + Age + Sex +APOE-ε4 status
LTL:AT status baselineA-T+	Cross-sectional	-0.315788	-5.09233	4.46076	0.896977	S100B baseline ~ LTL*AT status baseline + Age + Sex +APOE-ε4 status
LTL:AT status baselineA+T-	Cross-sectional	-0.713192	-1.99926	0.572874	0.277852	S100B baseline ~ LTL*AT status baseline + Age + Sex +APOE-ε4 status
LTL:AT status baselineA+T+	Cross-sectional	-0.391909	-3.56206	2.77824	0.808692	S100B baseline ~ LTL*AT status baseline + Age + Sex +APOE-ε4 status
LTL:AT status baselineA-T+	Cross-sectional	-2.57761	-6.87035	1.71514	0.240073	YKL-40 baseline ~ LTL*AT status baseline + Age + Sex +APOE-ε4 status
LTL:AT status baselineA+T-	Cross-sectional	-0.922754	-2.07856	0.233051	0.118575	YKL-40 baseline ~ LTL*AT status baseline + Age + Sex +APOE-ε4 status
LTL:AT status baselineA+T+	Cross-sectional	-1.32738	-4.17644	1.52168	0.361811	YKL-40 baseline ~ LTL*AT status baseline + Age + Sex +APOE-ε4 status
LTL:AT status baselineA-T+	Cross-sectional	1.70977	-2.86147	6.281	0.464014	sTREM2 baseline ~ LTL*AT status baseline + Age + Sex +APOE-ε4 status
LTL:AT status baselineA+T-	Cross-sectional	0.250906	-0.979882	1.48169	0.689734	sTREM2 baseline ~ LTL*AT status baseline + Age + Sex +APOE-ε4 status
LTL:AT status baselineA+T+	Cross-sectional	-0.982297	-4.01619	2.0516	0.526124	sTREM2 baseline ~ LTL*AT status baseline + Age + Sex +APOE-ε4 status
LTL:AT status baselineA-T+	Cross-sectional	-1.25062	-6.15885	3.65761	0.61782	IL-6 baseline ~ LTL*AT status baseline + Age + Sex +APOE-ε4 status
LTL:AT status baselineA+T-	Cross-sectional	0.268917	-1.0526	1.59044	0.690264	IL-6 baseline ~ LTL*AT status baseline + Age + Sex +APOE-ε4 status
LTL:AT status baselineA+T+	Cross-sectional	-0.660359	-3.91791	2.59719	0.691382	IL-6 baseline ~ LTL*AT status baseline + Age + Sex +APOE-ε4 status
LTL:AT status baselineA-T+	Change	2.04658	-2.78651	6.87967	0.407438	Aβ42/40 change ~ LTL*AT status baseline + Age + Sex +APOE-ε4 status +Time difference V2-V1
LTL:AT status baselineA+T-	Change	-0.064954	-1.6472	1.51729	0.935942	Aβ42/40 change ~ LTL*AT status baseline + Age + Sex +APOE-ε4 status +Time difference V2-V1
LTL:AT status baselineA+T+	Change	0.777686	-3.19816	4.75353	0.701799	Aβ42/40 change ~ LTL*AT status baseline + Age + Sex +APOE-ε4 status +Time difference V2-V1
LTL:AT status baselineA-T+	Change	3.35306	-1.31941	8.02553	0.160944	p-tau181 change ~ LTL*AT status baseline + Age + Sex +APOE-ε4 status +Time difference V2-V1
LTL:AT status baselineA+T-	Change	0.619335	-0.910325	2.149	0.42828	p-tau181 change ~ LTL*AT status baseline + Age + Sex +APOE-ε4 status +Time difference V2-V1
LTL:AT status baselineA+T+	Change	-2.38509	-6.2288	1.45861	0.225177	p-tau181 change ~ LTL*AT status baseline + Age + Sex +APOE-ε4 status +Time difference V2-V1
LTL:AT status baselineA-T+	Change	0.171197	-4.79461	5.13701	0.946187	NfL change ~ LTL*AT status baseline + Age + Sex +APOE-ε4 status +Time difference V2-V1
LTL:AT status baselineA+T-	Change	0.802278	-0.823417	2.42797	0.334454	NfL change ~ LTL*AT status baseline + Age + Sex +APOE-ε4 status +Time difference V2-V1
LTL:AT status baselineA+T+	Change	1.16785	-2.91717	5.25287	0.575806	NfL change ~ LTL*AT status baseline + Age + Sex +APOE-ε4 status +Time difference V2-V1
LTL:AT status baselineA-T+	Change	3.84215	-0.947062	8.63135	0.11726	t-tau change ~ LTL*AT status baseline + Age + Sex +APOE-ε4 status +Time difference V2-V1
LTL:AT status baselineA+T-	Change	0.888964	-0.678915	2.45684	0.267629	t-tau change ~ LTL*AT status baseline + Age + Sex +APOE-ε4 status +Time difference V2-V1
LTL:AT status baselineA+T+	Change	-2.97678	-6.91653	0.962957	0.140023	t-tau change ~ LTL*AT status baseline + Age + Sex +APOE-ε4 status +Time difference V2-V1
LTL:AT status baselineA-T+	Change	2.90898	-1.90528	7.72325	0.237538	Neurogranin change ~ LTL*AT status baseline + Age + Sex +APOE-ε4 status +Time difference V2-V1
LTL:AT status baselineA+T-	Change	0.919137	-0.656946	2.49522	0.254241	Neurogranin change ~ LTL*AT status baseline + Age + Sex +APOE-ε4 status +Time difference V2-V1
LTL:AT status baselineA+T+	Change	-3.05071	-7.01107	0.909644	0.132494	Neurogranin change ~ LTL*AT status baseline + Age + Sex +APOE-ε4 status +Time difference V2-V1
LTL:AT status baselineA-T+	Change	3.46625	-1.57306	8.50555	0.178959	α-synuclein change ~ LTL*AT status baseline + Age + Sex +APOE-ε4 status +Time difference V2-V1
LTL:AT status baselineA+T-	Change	0.734715	-0.915041	2.38447	0.383658	α-synuclein change ~ LTL*AT status baseline + Age + Sex +APOE-ε4 status +Time difference V2-V1
LTL:AT status baselineA+T+	Change	-1.00318	-5.14866	3.1423	0.63574	α-synuclein change ~ LTL*AT status baseline + Age + Sex +APOE-ε4 status +Time difference V2-V1
LTL:AT status baselineA-T+	Change	-0.0610556	-4.86944	4.74733	0.980167	GFAP change ~ LTL*AT status baseline + Age + Sex +APOE-ε4 status +Time difference V2-V1
LTL:AT status baselineA+T-	Change	-0.421049	-1.99521	1.15311	0.60062	GFAP change ~ LTL*AT status baseline + Age + Sex +APOE-ε4 status +Time difference V2-V1
LTL:AT status baselineA+T+	Change	-2.44122	-6.39674	1.5143	0.227683	GFAP change ~ LTL*AT status baseline + Age + Sex +APOE-ε4 status +Time difference V2-V1
LTL:AT status baselineA-T+	Change	-1.07865	-6.11721	3.95991	0.675181	S100B change ~ LTL*AT status baseline + Age + Sex +APOE-ε4 status +Time difference V2-V1
LTL:AT status baselineA+T-	Change	0.108481	-1.54103	1.75799	0.897551	S100B change ~ LTL*AT status baseline + Age + Sex +APOE-ε4 status +Time difference V2-V1
LTL:AT status baselineA+T+	Change	2.79788	-1.34699	6.94274	0.187164	S100B change ~ LTL*AT status baseline + Age + Sex +APOE-ε4 status +Time difference V2-V1
LTL:AT status baselineA-T+	Change	3.38793	-1.4497	8.22555	0.17123	YKL-40 change ~ LTL*AT status baseline + Age + Sex +APOE-ε4 status +Time difference V2-V1
LTL:AT status baselineA+T-	Change	0.069162	-1.51457	1.65289	0.931865	YKL-40 change ~ LTL*AT status baseline + Age + Sex +APOE-ε4 status +Time difference V2-V1
LTL:AT status baselineA+T+	Change	-0.798566	-4.77814	3.18101	0.694466	YKL-40 change ~ LTL*AT status baseline + Age + Sex +APOE-ε4 status +Time difference V2-V1
LTL:AT status baselineA-T+	Change	4.2324	-0.740962	9.20577	0.0967093	sTREM2 change ~ LTL*AT status baseline + Age + Sex +APOE-ε4 status +Time difference V2-V1
LTL:AT status baselineA+T-	Change	0.576379	-1.05179	2.20455	0.488493	sTREM2 change ~ LTL*AT status baseline + Age + Sex +APOE-ε4 status +Time difference V2-V1
LTL:AT status baselineA+T+	Change	-0.68084	-4.77208	3.4104	0.744597	sTREM2 change ~ LTL*AT status baseline + Age + Sex +APOE-ε4 status +Time difference V2-V1
LTL:AT status baselineA-T+	Change	0.0473181	-4.94643	5.04106	0.985199	IL-6 change ~ LTL*AT status baseline + Age + Sex +APOE-ε4 status +Time difference V2-V1
LTL:AT status baselineA+T-	Change	1.55563	-0.0792123	3.19047	0.0634786	IL-6 change ~ LTL*AT status baseline + Age + Sex +APOE-ε4 status +Time difference V2-V1
LTL:AT status baselineA+T+	Change	1.49546	-2.61254	5.60346	0.476269	IL-6 change ~ LTL*AT status baseline + Age + Sex +APOE-ε4 status +Time difference V2-V1

### Sheet: TableS8
Table S8. Independence of CSF AB42/40, ptau181 and NfL in the associations between LTL and AD and aging cortical thickness signatures.
Cortical thickness sigatures	β	Lower limit (95% CI)	Upper limit (95% CI)	P	Adj. R squared	DF	N	Model
AD signature	-0.111108	-0.219769	-0.00244778	0.0459014	0.0339588	318	325	ADsignature ~ LTL + Age + Sex +APOE-ε4 status +FirmwarePhil_v1+Aβ42/40 baseline
AD signature	-0.11702	-0.225378	-0.00866283	0.0350621	0.0427523	318	325	ADsignature ~ LTL + Age + Sex +APOE-ε4 status +FirmwarePhil_v1+p-tau181 baseline
AD signature	-0.127148	-0.234355	-0.0199399	0.0207256	0.0667024	318	325	ADsignature ~ LTL + Age + Sex +APOE-ε4 status +FirmwarePhil_v1+NfL baseline
Aging signature	-0.126217	-0.230973	-0.0214605	0.0188024	0.10213	318	325	AgingSignature ~ LTL + Age + Sex +APOE-ε4 status +FirmwarePhil_v1+Aβ42/40 baseline
Aging signature	-0.126749	-0.23169	-0.0218089	0.0185153	0.102175	318	325	AgingSignature ~ LTL + Age + Sex +APOE-ε4 status +FirmwarePhil_v1+p-tau181 baseline
Aging signature	-0.128711	-0.23382	-0.0236032	0.0169634	0.102895	318	325	AgingSignature ~ LTL + Age + Sex +APOE-ε4 status +FirmwarePhil_v1+NfL baseline
